# A cohort study of the effect of SARS-CoV-2 point of care rapid RT-PCR at the Emergency Department on targeted admission

**DOI:** 10.1101/2021.12.29.21268501

**Authors:** Susanne E Mortazavi, Malin Inghammar, Claus Christiansen, Anne-Katrine Pesola, Mikael Stenkilsson, Magnus Paulsson

**Affiliations:** Lund University, Skåne University Hospital, Department of Laboratory Medicine, Division of Clinical Chemistry and Pharmacology, Lund, Sweden; Lund University, Skåne University Hospital, Department of Clinical Sciences Lund, Section for Infection Medicine, Lund, Sweden; Clinical Microbiology, Laboratory medicine Skåne, Region Skåne; Department of Emergency and Internal Medicine, Skåne University Hospital, Lund, Sweden

**Keywords:** Infectious disease, Virology, Emergency medicine, Hospital infection, Microbiology, Medical error, patient safety, quality of care

## Abstract

(ii)

**Background:** To prevent nosocomial transmission of SARS-CoV-2, infection control measures are implemented for patients with symptoms compatible with COVID-19 until reliable test results are available. This delay targeted admission to the most appropriate ward based on the medical condition. SARS-CoV-2 rapid antigen detection (RAD) tests and point of care (POC) rapid RT-PCR were introduced at emergency departments (EDs) in late 2020, but the consequence on targeted admission is unknown.

**Objectives:** To assess the effect of RAD tests and POC rapid RT-PCR (VitaPCR, Credo Diagnostics, Singapore) on targeted admission.

**Methods:** Patients presenting at the ED of a referral hospital (N = 2,940) between 13-Nov-2020 and 12-Jan-2021 were included. The study period was delimited by introduction of RAD tests and VitaPCR. Participant data was collected retrospectively, and outcome variables were length-of-stay (LoS), intrahospital transfers and targeted admission to COVID-19 ward.

**Results:** RAD tests reduced ED LoS for participants with positive tests or that were not tested. Negative VitaPCR results reduced mean hospital LoS by 1.5 (95%CI: 0.3–2.7) days and admissions to COVID-19 wards from 34.5 (95%CI: 28.9-40.5) to 14.7 (95%CI: 11.1-19.1) per 100 admissions. Introduction of VitaPCR reduced transfers between hospital wards in the first 5 days from 50.0 (95%CI: 45.0-55.0) to 34.0 (95%CI: 30.3-37.9) per 100 admissions.

**Conclusion:** RAD tests enabled rapid detection of SARS-CoV-2 infection which had pronounced effects on LoS at the ED. VitaPCR added the possibility of exclusion of the infection which increased targeted admissions, reduced intrahospital transfers and lead to shorter stay at the hospital.
