## Supplemental file 1 for "A cohort study of the effect of SARS-CoV-2 point of care rapid RT-PCR at the Emergency Department on targeted admission"

### Sheet: ICD-10 diagnosis discharge ED
Abdominal pain and GI symptoms	ICD10	Chest pain or heart disease	ICD10	COVID-19	ICD 10	Other infection	ICD10	Internal medicine	ICD-10	Neurological deficit or symptoms	ICD10	Other Orthopedic diagnose	ICD10	Other	ICD10	Other respiratory tract infection	ICD10	Respiratory symptoms	ICD10	Surgery or Urology	ICD10	Trauma	ICD10
Infectious gastroenteritis and colitis, unspecified	A090	Unstable angina	I200	Coronavirus infection, unspecified	B342	Enterocolitis due to Clostridium difficile	A047	Iron deficiency anemia, unspecified	D509	Malignant neoplasm of brain, unspecified	C719	Pressure ulcer of unspecified site	L899F	Malignant neoplasm of cardia	C160B	Viral infection, unspecified	B349	Other specified diseases of upper respiratory tract	J398	Dissection of aorta	I710	Chylous effusion	J940
Infectious gastroenteritis and colitis	A099	Angina pectoris, unspecified	I209	COVID-19	U071	Bacterial intestinal infection, unspecified	A049	Vitamin B12 deficiency anemia, unspecified	D519	Delirium due to known physiological condition	F059	Effusion of joint	M254D	Intrahepatic bile duct carcinoma	C221	Acute nasopharyngitis [common cold]	J009	Unspecified chronic bronchitis	J429	Abdominal aortic aneurysm, ruptured	I713	Collapsed vertebra, not elsewhere classified	M485
Gastro-esophageal reflux disease with esophagitis	K210	ST elevation (STEMI) myocardial infarction of unspecified site	I213	COVID-19	U072	Sepsis, unspecified organism	A419	Vitamin B12 deficiency anemia, unspecified	D591B	Parkinson's disease	G209	Pain in joint	M255F	Malignant neoplasm of unspecified part of bronchus or lung	C349B	Acute pharyngitis, unspecified	J029	Chronic obstructive pulmonary disease, unspecified	J449	Perforation of esophagus	K223	Superficial injury of unspecified part of head	S009
Gastritis, unspecified	K297	Non-ST elevation (NSTEMI) myocardial infarction	I214	Post COVID-19 condition, unspecified	U099	Erysipelas	A469	Anemia, unspecified	D649	Localization-related (focal) (partial) symptomatic epilepsy and epileptic syndromes with complex partial seizures	G402A	Pain in joint	M255G	Malignant neoplasm of unspecified part of bronchus or lung	C349C	Acute laryngitis	J040	Asthma	J450	Functional dyspepsia	K309	Open wound of lip and oral cavity	S015
Unspecified appendicitis	K379	Acute myocardial infarction, unspecified	I219			Bacterial infection, unspecified	A499	Neutropenia, unspecified	D709C	Epilepsy, unspecified	G409	Pain in joint	M255H	Malignant neoplasm of connective and soft tissue of upper limb, including shoulder	C491	Acute upper respiratory infection, unspecified	J069	Other and unspecified asthma	J459	Other appendicitis	K369	Open wound of unspecified part of head	S019
Crohn's disease, unspecified	K509	Acute pericarditis, unspecified	I309			Gammaherpesviral mononucleosis	B270	Type 1 diabetes mellitus with ketoacidosis	E101	Migraine with aura	G431	Cervicalgia	M542	Secondary malignant neoplasm of lung	C780	Influenza due to unidentified influenza virus with other respiratory manifestations	J111	Other spontaneous pneumothorax	J931	Unilateral inguinal hernia, with obstruction, without gangrene	K403	raumatic cerebral edema	S061
Ulcerative colitis, unspecified	K519	Acute pericarditis, unspecified	I309			Unspecified infectious disease	B999	Type 1 diabetes mellitus with ketoacidosis	E101A	Migraine, unspecified	G439	Lumbago with sciatica	M544	Secondary malignant neoplasm of liver and intrahepatic bile duct	C787	Viral pneumonia, unspecified	J129	Other pneumothorax and air leak	J938	Unilateral inguinal hernia, without obstruction or gangrene	K409	Traumatic subdural hemorrhage	S065
Noninfective gastroenteritis and colitis, unspecified	K529	Pericardial effusion (noninflammatory)	I313			Acute tonsillitis, unspecified	J039	Type 2 diabetes mellitus with ketoacidosis	E111B	Tension-type headache	G442	Low back pain	M545	Secondary malignant neoplasm of brain and cerebral meninges	C793	Pneumonia due to other specified bacteria	J158	Pneumothorax, unspecified	J939	Anal abscess	K610	Unspecified injury of face and head	S099
Ileus, unspecified	K567	Other specified heart block	I455			Peritonsillar abscess	J369	Type 2 diabetes mellitus with other specified complications	E116D	Transient global amnesia	G454	Pain in thoracic spine	M546	Neoplasm of uncertain behavior of trachea, bronchus and lung	D381B	Unspecified bacterial pneumonia	J159	Acute respiratory failure	J960	Anal prolapse	K622	Contusion of thorax	S202
Diverticulitis of large intestine with perforation and abscess	K572	Conduction disorder, unspecified	I459			Abscess of liver	K750	Type 2 diabetes mellitus	E117	Transient cerebral ischemic attack, unspecified	G459	Dorsalgia, unspecified	M549	Myelodysplastic syndrome, unspecified	D469	Pneumonia, unspecified organism	J189	Respiratory failure, unspecified	J969	Calculus of gallbladder with acute cholecystitis	K800	Open wound of thorax	S217
Diverticular disease of large intestine without perforation or abscess	K573	Cardiac arrest, cause unspecified	I469			Cutaneous abscess, furuncle and carbuncle of limb	L024	Hypoglycemia, unspecified	E162	Bell's palsy	G510	Prepatellar bursitis	M704	Unspecified mental disorder due to known physiological condition	F099	Acute bronchitis, unspecified	J209	Cough, unspecified	R059	Calculus of gallbladder without cholecystitis	K802	Fracture of unspecified thoracic vertebra	S2200
Diverticular disease of intestine, part unspecified, without perforation or abscess	K579	Supraventricular tachycardia	I471			Cutaneous abscess, furuncle and carbuncle, unspecified	L029A	Unspecified severe protein-calorie malnutrition	E439	Cerebral palsy, unspecified	G809	Calcific tendinitis of shoulder	M753	Alcohol related disorders	F105	Unspecified acute lower respiratory infection	J229	Dyspnea	R060	Cholangitis	K830	Fracture of one rib	S223
Constipation	K590	Paroxysmal atrial fibrillation	I480			Pilonidal cyst and sinus with abscess	L050	Disorders of calcium metabolism	E835	Hydrocephalus, unspecified	G919	Myalgia	M791	Other psychoactive substance use, unspecified	F199	Chronic obstructive pulmonary disease with (acute) exacerbation	J441	Pleurisy	R091	Obstruction of bile duct	K831	Unspecified injury of thorax	S299
Hemorrhage of anus and rectum	K625	Persistent atrial fibrillation	I481			Other specified local infections of the skin and subcutaneous tissue	L088	Non-neuropathic heredofamilial amyloidosis	E850	Disorder of central nervous system, unspecified	G969	Pain in limb, hand, foot, fingers and toes	M796	Panic disorder [episodic paroxysmal anxiety]	F410	Pneumonitis due to inhalation of food and vomit	J690	Other specified symptoms and signs involving the circulatory and respiratory systems	R098	Other acute pancreatitis	K858	Open wound of abdominal wall without penetration into peritoneal cavity	S311
Abscess of intestine	K630	Typical atrial flutter	I483			Local infection of the skin and subcutaneous tissue, unspecified	L089	Volume depletion, unspecified	E869	Ménière's disease	H810	Pain in limb, hand, foot, fingers and toes	M796	Anxiety disorder, unspecified	F419	Other respiratory disorders	J987			Acute pancreatitis, unspecified	K859	Unspecified fracture of pubis	S3250
Melena	K921	Unspecified atrial fibrillation and atrial flutter	I489			Pyogenic arthritis, unspecified	M009	Hyperosmolality and hypernatremia	E870	Nontraumatic subarachnoid hemorrhage, unspecified	I609	Pain in limb, hand, foot, fingers and toes	M796B	Scleritis	H150					Calculus of kidney	N200	Contusion of shoulder and upper arm	S400
Gastrointestinal hemorrhage, unspecified	K922	Unspecified atrial fibrillation and atrial flutter	I489			Pyogenic arthritis, unspecified	M009D	Hyperkalemia	E875	Nontraumatic intracerebral hemorrhage, intraventricular	I615	Pain in limb, hand, foot, fingers and toes	M796C	Visual field defects	H534					Calculus of ureter	N201	Open wound of upper arm	S411
Hemoptysis	R042	Other and unspecified premature depolarization	I494			Acute pyelonephritis	N109	Alcohol related disorders	F100	Nontraumatic intracerebral hemorrhage, unspecified	I619	Pain in limb, hand, foot, fingers and toes	M796D	Unspecified visual disturbance	H539					Orchitis and epididymitis	N459	Fracture of unspecified part of clavicle	S4200
Pain localized to upper abdomen	R101	Cardiac arrhythmia, unspecified	I499			Pyonephrosis	N136	Alcohol dependence	F102	Cerebral infarction, unspecified	I639	Pain in limb, hand, foot, fingers and toes	M796E	Edema of larynx	J384					Endometriosis, unspecified	N809	Fracture of upper end of humerus	S422
Abdominal and pelvic pain	R104	Left ventricular failure, unspecified	I501			Acute cystitis	N300	Opioid related disorders	F110	Occlusion and stenosis of basilar artery	I651	Pain in limb, hand, foot, fingers and toes	M796F	Disease of esophagus, unspecified	K229					Other and unspecified ovarian cysts	N832	Open wound of elbow and forearm	S519
Abdominal and pelvic pain	R104X	Heart failure, unspecified	I509			Cystitis, unspecified	N309	Sedative, hypnotic, or anxiolytic related disorders	F130	Hydrocele, unspecified	N433	Pain in limb, hand, foot, fingers and toes	M796G	Allergic urticaria	L500					Unspecified jaundice	R170	Unspecified fracture of the lower end of radius	S5250
Nausea and vomiting	R119	Tachycardia, unspecified	R000			Urinary tract infection, site not specified	N390	Other psychoactive substance related disorders	F190	Paresthesia of skin	R202	Pain in limb, hand, foot, fingers and toes	M796H	Urticaria, unspecified	L509					Unspecified jaundice	R179	Subluxation and dislocation of radial head	S530
Nausea and vomiting	R119A	Bradycardia, unspecified	R001			Dysuria	R300	Sleep apnea	G473	Cramp and spasm	R252	Osteomyelitis, unspecified	M869	Vasculitis limited to the skin, unspecified	L959					Hematuria, unspecified	R319	Contusion of finger with damage to nail	S601
Nausea and vomiting	R119B	Palpitations	R002			Other specified fever	R508	Pulmonary embolism with acute cor pulmonale	I260	Somnolence	R400	Pain localized to other parts of lower abdomen	R103	Other disorders of muscle	M626					Retention of urine, unspecified	R339	Open wound of thumb without damage to nail	S610
Change in bowel habit	R194	Chest pain on breathing	R071			Fever, unspecified	R509	Atherosclerosis of native arteries of the extremities	I702	Stupor	R401	Pain, unspecified	R529	Inflammatory disorders of breast	N619					Hemorrhage, not elsewhere classified	R589	Open wound of thumb with damage to nail	S611
		Precordial pain	R072			Septic shock	R572	Atherosclerosis of native arteries of the extremities	I702A	Coma	R402	Pain, unspecified	R529	Unspecified lump in breast	N639					Mechanical complication of urinary catheter	T830	Open wound of wrist, hand and fingers	S619
		Pain in throat and chest	R073			Infection following a procedure	T814	Atherosclerosis of native arteries of the extremities	I740A	Disorientation, unspecified	R410	Sprain of ankle	S934	Hiccough	R066					Complication of surgical and medical care, unspecified	T889	Subluxation and dislocation of thumb	S631
		Pain in throat and chest	R074			Encounter for observation for other suspected diseases and conditions ruled out	Z038B	Orthostatic hypotension	I951	Dysphasia and aphasia	R470	Contact with other mammals	W5599	Pain in throat	R070					Encounter for attention to gastrostomy	Z431	Contusion of hip	S700
		Abnormal results of cardiovascular function studies	R943A					Esophagitis, unspecified	K209	Dysarthria and anarthria	R471X			Aphagia and dysphagia	R139							Open wound of thigh	S711
		Encounter for medical observation for suspected diseases and conditions ruled out	Z034					Gastro-esophageal reflux disease with esophagitis	K210	Headache, unspecified	R519			Localized swelling, mass and lump, neck	R221							Fracture of unspecified part of neck of femur	S7200
								Gastritis, unspecified	K297	Syncope and collapse	R559			Localized swelling, mass and lump of skin and subcutaneous tissue	R227							Unspecified trochanteric fracture of femur	S7210
								Crohn's disease, unspecified	K509	Convulsions, not elsewhere classified	R568			Repeated falls	R296							Unspecified fracture of shaft of femur	S7230
								Ulcerative colitis, unspecified	K519	Unspecified convulsions	R568X			Other disturbances of smell and taste	R438							Injury of adductor muscle, fascia and tendon of thigh	S762
								Noninfective gastroenteritis and colitis, unspecified	K529	Concussion	S060			Pain, unspecified	R520							Contusion of knee	S800
								Acute vascular disorders of intestine	K550	Encounter for medical observation for suspected diseases and conditions ruled out	Z033			Malaise and fatigue	R539							Tear of meniscus, current injury	S832M
								Alcoholic cirrhosis of liver	K703					Localized edema	R600							Contusion of toe without damage to nail	S901
								Hepatic failure, unspecified	K729					Localized edema	R600C							Unspecified injury of ankle and foot	S999
								Other and unspecified cirrhosis of liver	K746					Edema, unspecified	R609							Unspecified injury	T149
								Fatty (change of) liver, not elsewhere classified	K760					Other and unspecified allergy	T784							Fall on same level from slipping, tripping and stumbling with subsequent striking against other object	W0119
								Celiac disease	K900					Exposure to other specified factors	X5814							Fall on same level from slipping, tripping and stumbling	W0199
								Non-pressure chronic ulcer of unspecified part of lower leg	L979					Encounter for general adult medical examination	Z000							Fall on same level from slipping, tripping and stumbling	W1909
								Enteropathic arthropathies	M073					Encounter for medical observation for suspected diseases and conditions ruled out	Z032W							Fall on same level from slipping, tripping and stumbling	W1999
								Gout, unspecified	M109					Encounter for observation for other suspected diseases and conditions ruled out	Z038							Contact with knife	W2609
								Other specified crystal arthropathies	M118D					Encounter for medical observation for suspected diseases and conditions ruled out	Z039
								Other specified crystal arthropathies	M118X					Encounter for examination and observation for unspecified reason	Z049
								Polyarthritis, unspecified	M130					Person with feared health complaint in whom no diagnosis is made	Z711
								CR(E)ST syndrome	M341
								Polymyalgia rheumatica	M353
								Nephrotic syndrome with unspecified morphologic changes	N049
								Acute kidney failure, unspecified	N179
								Chronic kidney disease, stage 5	N185
								Chronic kidney disease, unspecified	N189
								Unspecified jaundice	R170
								Unspecified jaundice	R189
								Elevated erythrocyte sedimentation rate	R700
								Hyperglycemia, unspecified	R739
								Abnormal findings on diagnostic imaging of lung	R919
								Poisoning by, adverse effect of and underdosing of other and unspecified drugs, medicaments and biological substances	T509

### Sheet: ICD-10 diagnosis discharge ward
Abdominal pain and GI symptoms	ICD-10	Cardiology	ICD-10	Covid-19	ICD-10	Infection, other	ICD-10	Internal medicine	ICD-10	Malignancy	ICD-10	Neurological deficit or symptoms	ICD-10	Orthopedics	ICD-10	Other	ICD-10	Respiratory infection	ICD-10	Respiratory symptoms	ICD-10	Surgery or Urology	ICD-10	Trauma	ICD-10
Abdominal and pelvic pain	R104	Hypertensive heart disease with heart failure	I110	COVID-19	U071	Salmonella enteritis	A020	Iron deficiency anemia, unspecified	D509	Malignant neoplasm of lower third of esophagus	C155	Neoplasm of uncertain behavior of brain, supratentorial	F009	Lumbago with sciatica	M544	Disease of spleen, unspecified	D739	Viral infection, unspecified	B349	Pulmonary embolism with acute cor pulmonale	I260	Dissection of aorta	I710	Traumatic subdural hemorrhage	S065
Abdominal and pelvic pain	R104X	Unstable angina	I200	COVID-19	U072	Campylobacter enteritis	A045	Vitamin B12 deficiency anemia, unspecified	D519	Malignant neoplasm of body of stomach	C162	Unspecified dementia	F039	Dorsalgia, unspecified	M549	Unspecified mental disorder due to known physiological condition	F099	Acute upper respiratory infections of multiple and unspecified sites	J068	Pulmonary embolism without acute cor pulmonale	I269	Thoracic aortic aneurysm, without rupture	I712	Traumatic subarachnoid hemorrhage	S066
Nausea and vomiting	R119	ST elevation (STEMI) myocardial infarction of anterior wall	I210	Post COVID-19 condition, unspecified	U099	Enterocolitis due to Clostridium difficile	A047	Vitamin B12 deficiency anemia, unspecified	D591B	Malignant neoplasm of lesser curvature of stomach, unspecified	C165	Delirium due to known physiological condition	F050	Pain, unspecified	R529	Other psychoactive substance related disorders	F195	Acute upper respiratory infection, unspecified	J069	Other secondary pulmonary hypertension	I272	Abdominal aortic aneurysm, without rupture	I714	Unspecified injury of face and head	S099
Nausea and vomiting	R119B	ST elevation (STEMI) myocardial infarction of unspecified site	I213			Infectious gastroenteritis and colitis, unspecified	A090	Anemia, unspecified	D649	Malignant neoplasm of duodenum	C170	Delirium due to known physiological condition	F059			Undifferentiated schizophrenia	F203	Other viral pneumonia	J128	Other and unspecified asthma	J459	Perforation of esophagus	K223	Open wound of other specified parts of neck	S118
Dysphagia	R139	Non-ST elevation (NSTEMI) myocardial infarction	I214			Infectious gastroenteritis and colitis, unspecified	A099	Neutropenia, unspecified	D709C	Malignant neoplasm of ascending colon	C182	Extradural and subdural abscess, unspecified	G062			Bipolar disorder, current episode manic without psychotic features	F311	Viral pneumonia, unspecified	J129	Drug-induced interstitial lung disorders, unspecified	J704	Chronic gastric ulcer without hemorrhage or perforation	K257	Contusion of thorax	S202
		Non-ST elevation (NSTEMI) myocardial infarction	I214A			Streptococcal sepsis, unspecified	A409	Type 1 diabetes mellitus with ketoacidosis	E101	Liver cell carcinoma	C220	Motor neuron disease	G122			Bipolar disorder, unspecified	F319	Pneumonia due to Streptococcus pneumoniae	J139	Pulmonary edema	J819	Acute duodenal ulcer with hemorrhage	K260	Fracture of unspecified thoracic vertebra	S2200
		Acute myocardial infarction, unspecified	I219			Sepsis due to Staphylococcus aureus	A410	Type 1 diabetes mellitus with ketoacidosis	E101A	Malignant neoplasm of other parts of pancreas	C257	Parkinson's disease	G209			Anxiety disorder, unspecified	F419	Pneumonia due to Hemophilus influenzae	J149	Other interstitial pulmonary diseases with fibrosis	J841	Acute duodenal ulcer with perforation	K261	Fracture of rib(s), sternum and thoracic spine	S2210
		Chronic ischemic heart disease, unspecified	I259			Sepsis due to other specified staphylococcus	A411	Type 2 diabetes mellitus with ketoacidosis	E111B	Malignant neoplasm of unspecified part of bronchus or lung	C349	Other Alzheimer's disease	G308			Acute stress reaction	F430	Pneumonia due to Pseudomonas	J151	Interstitial pulmonary disease, unspecified	J849	Acute duodenal ulcer without hemorrhage or perforation	K263	Fracture of pubis	S325
		Acute pericarditis, unspecified	I309			Sepsis due to anaerobes	A414	Type 2 diabetes mellitus with other specified complications	E116D	Malignant neoplasm of unspecified part of bronchus or lung	C349A	Multiple sclerosis	G359			Borderline personality disorder	F603	Unspecified bacterial pneumonia	J159	Pleural effusion, not elsewhere classified	J909	Acute appendicitis with generalized peritonitis	K352	Fracture of other parts of pelvis	S328
		Nonrheumatic aortic (valve) stenosis	I350			Sepsis due to anaerobes	A415	Type 2 diabetes mellitus	E117	Malignant neoplasm of unspecified part of bronchus or lung	C349B	Epileptic seizures related to external causes	G405			Embolism and thrombosis of arteries of extremities, unspecified	I744	Pneumonia in diseases classified elsewhere	J172	Other spontaneous pneumothorax	J931	Acute appendicitis with localized peritonitis	K353	Fracture of upper end of humerus	S422
		Acute myocarditis, unspecified	I409			Other specified sepsis	A418	Hypoglycemia, unspecified	E162	Malignant neoplasm of unspecified part of bronchus or lung	C349C	Epilepsy, unspecified	G409			Edema of larynx	J384	Lobar pneumonia, unspecified organism	J181	Pneumothorax, unspecified	J939	Other and unspecified acute appendicitis	K358	Unspecified fracture of the lower end of radius0	S5250
		Dilated cardiomyopathy	I420			Sepsis, unspecified organism	A419	Unspecified severe protein-calorie malnutrition	E439	Malignant neoplasm of unspecified part of bronchus or lung	C349X	Other migraine	G438			Bullous pemphigoid	L120	Other pneumonia, unspecified organism	J188	Acute respiratory failure, unspecified whether with hypoxia or hypercapnia	J9600	Other appendicitis	K369	Fracture of unspecified part of neck of femur	S7200
		Other cardiomyopathies	I428			Erysipelas	A469	Disorders of calcium metabolism	E835	Malignant neoplasm of bladder, unspecified	C679	Other specified headache syndromes	G448			Hyperemesis gravidarum with metabolic disturbance	O211	Pneumonia, unspecified organism	J189	Chronic respiratory failure	J961	Unspecified appendicitis	K379	Unspecified trochanteric fracture of femur	S7210
		Atrioventricular block, second degree	I441B			Staphylococcal infection, unspecified site	A490	Non-neuropathic heredofamilial amyloidosis	E850	Malignant neoplasm of frontal lobe	C711	Transient cerebral ischemic attack, unspecified	G459			Repeated falls	R296	Acute bronchitis, unspecified	J209	Respiratory failure, unspecified	J969	Incisional hernia with obstruction, without gangrene	K430A	Contusion of lower leg	S801
		Atrioventricular block, complete	I442			Other bacterial infections of unspecified site	A498	Volume depletion, unspecified	E869	Malignant neoplasm of temporal lobe	C712	Transient cerebral ischemic attack, unspecified	G530			Malaise and fatigue	R539	Unspecified acute lower respiratory infection	J229	Dyspnea	R060	Parastomal hernia with obstruction, without gangrene	K433	Unspecified fracture of patella	S8200
		Cardiac arrest, cause unspecified	I469			Bacterial infection, unspecified	A499	Hyperosmolality and hypernatremia	E870	Malignant neoplasm of brain, unspecified	C719	Guillain-Barre syndrome	G610			Feeding difficulties	R633	Chronic obstructive pulmonary disease with (acute) exacerbation	J441			Diaphragmatic hernia without obstruction or gangrene	K449	Torus fracture of upper end of fibula	S8281
		Supraventricular tachycardia	I471			Viral meningitis, unspecified	A879	Hyperkalemia	E875	Secondary malignant neoplasm of brain and cerebral meninges	C793	Monoplegia of lower limb	G831			Foreign body in pharynx	T172	Chronic obstructive pulmonary disease, unspecified	J449			Gallstone ileus	K563	Fall on same level from slipping, tripping and stumbling without subsequent striking against object	W0109
		Ventricular tachycardia	I472			Infectious mononucleosis, unspecified	B279	Alcohol related disorders	F100	Malignant neoplasm without specification of site	C809	Other and unspecified encephalopathy	G934			Foreign body in esophagus	T181	Pneumonitis due to inhalation of food and vomit	J690			Other impaction of intestine	K564	Unspecified fall	W1903
		Paroxysmal atrial fibrillation	I480			Aspergillosis, unspecified	B449	Alcohol dependence	F102	Small cell B-cell lymphoma	C830	Central retinal artery occlusion	H341			Encounter for observation for other suspected diseases and conditions ruled out	Z038	Abscess of lung with pneumonia	J851			Other impaction of intestine	K567	Unspecified fall	W1909
		Persistent atrial fibrillation	I481			Other mycoses, not elsewhere classified	B485	Opioid related disorders	F110	Diffuse large B-cell lymphoma	C833	Benign paroxysmal vertigo	H811			Problem related to social environment, unspecified	Z609	AbscesAbscess of mediastinums of lung with pneumonia	J853			Diverticular disease of small intestine without perforation or abscess	K571	Unspecified fall	W1999
		Chronic atrial fibrillation	I482			Streptococcus, group B, as the cause of diseases classified elsewhere	B951	Sedative, hypnotic, or anxiolytic related disorders	F130	Multiple myeloma	C900	Vestibular neuronitis	H812					Pyothorax without fistula	J869			Diverticulitis of large intestine with perforation and abscess	K572	Unspecified fall	W2299
		Typical atrial flutter	I483			Other streptococcus as the cause of diseases classified elsewhere	B954	Other psychoactive substance related disorders	F190	Neoplasm of uncertain behavior of stomach	D371	Nontraumatic subarachnoid hemorrhage from middle cerebral artery	I601									Diverticular disease of large intestine without perforation or abscess	K573
		Unspecified atrial fibrillation and atrial flutter	I489			Staphylococcus aureus as the cause of diseases classified elsewhere	B956	Sleep apnea	G473	Neoplasm of uncertain behavior of trachea, bronchus and lung	D381	Nontraumatic intracerebral hemorrhage in hemisphere, subcortical	I610									Diverticulitis of intestine, part unspecified, with perforation and abscess	K578
		Ventricular fibrillation and flutter	I490			Unspecified infectious disease	B999	Pulmonary embolism with acute cor pulmonale	I260	Neoplasm of uncertain behavior of kidney	D410	Nontraumatic intracerebral hemorrhage, intraventricular	I615									Diverticular disease of intestine, part unspecified, without perforation or abscess	K579
		Sick sinus syndrome	I495C			Meningitis, unspecified	G039	Atherosclerosis of native arteries of the extremities	I702	Neoplasm of uncertain behavior of brain, supratentorial	D430	Nontraumatic intracerebral hemorrhage, intraventricular	I619									Constipation	K590
		Heart failure	I500			Encephalitis, myelitis and encephalomyelitis in diseases classified elsewhere	G051	Atherosclerosis of native arteries of the extremities	I702A			Nontraumatic intracranial hemorrhage, unspecified	I629									Anal abscess	K610
		Left ventricular failure, unspecified	I501			Acute and subacute infective endocarditis	I330	Atherosclerosis of native arteries of the extremities	I740A			Cerebral infarction due to thrombosis of cerebral arteries	I633									Other specified diseases of anus and rectum	K628
		Heart failure, unspecified	I509			Acute tonsillitis, unspecifie	J039	Orthostatic hypotension	I951			Cerebral infarction due to embolism of cerebral arteries	I634									Calculus of gallbladder with acute cholecystitis	K800
		Palpitations	R002			Retropharyngeal and parapharyngeal abscess	J390	Esophagitis, unspecified	K209			Cerebral infarction due to unspecified occlusion or stenosis of cerebral arteries	I635									Calculus of gallbladder without cholecystitis	K802
		Pain in throat and chest	R073			Abscess of liver	K750	Gastro-esophageal reflux disease with esophagitis	K210			Cerebral infarction, unspecified	I639									Calculus of bile duct with cholecystitis	K804
		Pain in throat and chest	R074			Cutaneous abscess, furuncle and carbuncle of limb	L024	Gastritis, unspecified	K297			Occlusion and stenosis of basilar artery	I651									Calculus of bile duct without cholangitis or cholecystitis	K805
		Other specified complications of cardiac and vascular prosthetic devices, implants and grafts	T828			Cutaneous abscess, furuncle and carbuncle, unspecified	L029	Crohn's disease, unspecified	K509			Coma	R402									Cholecystitis, unspecified	K819
						Cutaneous abscess, furuncle and carbuncle, unspecified	L029A	Ulcerative colitis, unspecified	K519			Disorientation, unspecified	R410									Cholangitis	K830
						Cellulitis and acute lymphangitis of finger and toe	L030	Noninfective gastroenteritis and colitis, unspecified	K529			Disorientation, unspecified	R429									Obstruction of bile duct	K831
						Other specified local infections of the skin and subcutaneous tissue	L088	Acute vascular disorders of intestine	K550			Hallucinations, unspecified	R443									Biliary acute pancreatitis	K851
						Pressure ulcer of unspecified site	L899H	Alcoholic cirrhosis of liver	K703			Headache, unspecified	R519									Alcohol induced acute pancreatitis	K852
						Staphylococcal arthritis and polyarthritis	M000F	Hepatic failure, unspecified	K729			Syncope and collapse	R559									Acute pancreatitis, unspecified	K859
						Staphylococcal arthritis and polyarthritis	M000G	Other and unspecified cirrhosis of liver	K746			Convulsions, not elsewhere classified	R568X									Melena	K921
						Staphylococcal arthritis and polyarthritis	M002G	Fatty (change of) liver, not elsewhere classified	K760			Encounter for medical observation for suspected diseases and conditions ruled out	Z033									Gastrointestinal hemorrhage, unspecified	K922
						Staphylococcal arthritis and polyarthritis	M002H	Celiac disease	K900													Hydronephrosis with renal and ureteral calculous obstruction	N132
						Necrotizing fasciitis	M726	Non-pressure chronic ulcer of unspecified part of lower leg	L979													Calculus of ureter	N201
						Acute pyelonephritis	N109	Enteropathic arthropathies	M073													Calculus in bladder	N210
						Pyonephrosis	N136	Gout, unspecified	M109													Corpus luteum cyst	N831
						Acute cystitis	N300	Other specified crystal arthropathies	M118D													Hematuria, unspecified	R319
						Urinary tract infection, site not specified	N390	Other specified crystal arthropathies	M118X													Complications of procedures, not elsewhere classified	T810
						Fever, unspecified	R509	Polyarthritis, unspecified	M130													Other surgical procedures as the cause of abnormal reaction of the patient, or of later complication, without mention of misadventure at the time of the procedure	Y838
						Systemic inflammatory response syndrome (SIRS) of non-infectious origin	R651	CR(E)ST syndrome	M341													Urinary catheterization as the cause of abnormal reaction of the patient, or of later complication, without mention of misadventure at the time of the procedure	Y846
						Infection following a procedure	T814	Polymyalgia rheumatica	M353
						Infection and inflammatory reaction due to prosthetic device, implant and graft in urinary system	T835	Nephrotic syndrome with unspecified morphologic changes	N049
						Infection and inflammatory reaction due to internal joint prosthesis	T845F	Acute kidney failure, unspecified	N179
						Encounter for observation for other suspected diseases and conditions ruled out	Z038B	Chronic kidney disease, stage 5	N185
								Chronic kidney disease, unspecified	N189
								Unspecified jaundice	R170
								Unspecified jaundice	R189
								Elevated erythrocyte sedimentation rate	R700
								Hyperglycemia, unspecified	R739
								Abnormal findings on diagnostic imaging of lung	R919
								Poisoning by, adverse effect of and underdosing of other and unspecified drugs, medicaments and biological substances	T509
